# ColocQuiaL: A QTL-GWAS colocalization pipeline

**DOI:** 10.1101/2021.11.05.21265991

**Authors:** Brian Y. Chen, William P. Bone, Kimberly Lorenz, Michael Levin, Marylyn D. Ritchie, Benjamin F. Voight

**Affiliations:** School of Arts and Sciences, University of Pennsylvania, Philadelphia, PA, USA; Genomics and Computational Biology Graduate Group, Perelman School of Medicine, University of Pennsylvania, Philadelphia, PA, USA; Department of Systems Pharmacology and Translational Therapeutics, Perelman School of Medicine, University of Pennsylvania, Philadelphia, PA, USA; Department of Genetics, University of Pennsylvania, Philadelphia, PA, USA; Corporal Michael J. Crescenz VA Medical Center, Philadelphia, PA, USA; Department of Surgery, Perelman School of Medicine, University of Pennsylvania, Philadelphia, PA, USA; Division of Cardiovascular Medicine, Department of Medicine, University of Pennsylvania Perelman School of Medicine, Philadelphia, PA, USA; Institute for Biomedical Informatics, Perelman School of Medicine, University of Pennsylvania, Philadelphia, PA, USA; Center for Precision Medicine, Perelman School of Medicine, University of Pennsylvania, Philadelphia, PA, USA; Institute for Translational Medicine and Therapeutics, Perelman School of Medicine, University of Pennsylvania, Philadelphia, PA, USA

## Abstract

**Summary:** Identifying genomic features responsible for genome-wide association study (GWAS) signals has proven to be a difficult challenge; many researchers have turned to colocalization analysis of GWAS signals with expression quantitative trait loci (eQTL) and splicing quantitative trait loci (sQTL) to connect GWAS signals to candidate causal genes. The ColocQuiaL pipeline provides a framework to perform these colocalization analyses at scale across the genome and returns summary files and locus visualization plots to allow for detailed review of the results. As an example, we used ColocQuiaL to perform colocalization between the latest type 2 diabetes GWAS data and Genotype-Tissue Expression (GTEx) v8 single-tissue eQTL and sQTL data.

**Availability and Implementation:** ColocQuiaL is primarily written in R and is freely available at github: https://github.com/bychen9/eQTL_colocalizer.
