## Supplementary material for "ColocQuiaL: A QTL-GWAS colocalization pipeline": Replicated_T2D_colocalizations

### Sheet: Sheet1
Alonos et al 2021 Replicated Genes in eQTL results	Gloudemans et al 2021 Genes Replicated in eQTL Results	Gloudemans et al 2021 Genes Replicated in sQTL Results
CD101	BHMT	METAP2
RP11-478J18.2	METAP2	NUP133
AC007690.1	KDM4B	PLEKHA1
RGS17	AOC1	COBLL1
RP11-582J16.5	PLEKHA1	CTRB2
SAXO1	UBE3C	APIP
PCBD1	HMGB1	WFS1
HMBS	HMG20A	DCUN1D4
FXYD2	SLC12A8	AP3S2
HSD17B12	WFS1	SLC22A3
CCND2	DCUN1D4	PNPLA3
CDK8	NUS1	CEP68
RP11-817O13.8	AP3S2
USP36	SLC22A3
ZNHIT3	FAM13A
NPC1	PDGFC
	LPL
	SLC2A2
	CEP68
